# Causal Associations of Metformin with Five Interleukin Receptors: Uncovering Potential Anti-inflammatory Mechanisms through Mendelian Randomization

**DOI:** 10.1101/2025.04.28.25326557

**Authors:** Wang Xiaoyong, Xia Xin, Ma Ningning, Chen Wenhui, Huang Yingjie, Wu Yujian

## Abstract

**Objective:** This study aims to investigate the causal relationships between metformin (Met) and interleukin (IL) receptors using Mendelian randomization (MR) methods, providing new theoretical evidence for the clinical application of Met.

**Methods:** Instrumental variables (IVs) were obtained from genome-wide association study (GWAS) databases. The TwoSampleMR package in R was used to perform MR analysis with the inverse variance weighting (IVW) method. Sensitivity analyses were conducted using the leave-one-out (LOO) method. The Cochran Q test was used to assess heterogeneity, and MR-Egger regression intercept and P values were used to test and correct for horizontal pleiotropy. Publication bias was assessed using funnel plots. Metformin was used as the exposure factor, and two study cohorts were assigned: a training cohort (ID: ukb-b-1 4609) and a testing cohort (ID: ukb-a-159). The outcomes were five IL receptors: IL-6 receptor subunit alpha (IL-6 sRa), IL-2 receptor subunit alpha (IL-2 sRa), IL-17 receptor B (IL-17BR), IL-12 receptor subunit beta-2 (IL-12RB2), and IL-1 receptor-like 1 (IL-1RL1).

**Results:** In the training cohort analysis, all five IL receptors showed significant negative causal relationships with Met (P < 0.05). In the testing cohort analysis, Met had significant negative causal relationships with IL-6 sRa, IL-17BR, IL-12RB2, and IL-1RL1 (P < 0.05). No significant pleiotropy or heterogeneity was detected, and the results were robust.

**Conclusion:** This study reveals significant negative correlations between Met and the five IL receptors through MR analysis, suggesting that Met may directly or indirectly modulate IL receptors to exert its potential therapeutic effects. This provides new theoretical evidence for the application of Met in inflammation-related diseases.
