## Supplementary Material 1 for "Causal Associations of Metformin with Five Interleukin Receptors: Uncovering Potential Anti-inflammatory Mechanisms through Mendelian Randomization"

### Sheet: Sheet1
ID	trait	note
ebi-a-GCST90019480	Interleukin-2 receptor subunit beta measurement
ebi-a-GCST90019460	Interleukin-1 receptor antagonist protein measurement
ebi-a-GCST90019457	Interleukin-7 receptor subunit alpha measurement
ebi-a-GCST90019444	Interleukin-1 receptor-like 1 measurement
ebi-a-GCST90019431	Interleukin-2 receptor subunit alpha measurement
ebi-a-GCST90019426	Interleukin-1 receptor-like 2 measurement
ebi-a-GCST90019425	Interleukin-17 receptor A measurement
ebi-a-GCST90019424	Interleukin-1 receptor type 1 measurement
ebi-a-GCST90019416	Interleukin-6 receptor subunit beta measurement
ebi-a-GCST90019398	Interleukin-6 receptor subunit alpha measurement
ebi-a-GCST90019391	Interleukin-1 receptor type 2 measurement
ebi-a-GCST90019388	Interleukin-1 Receptor accessory protein measurement
prot-b-23	interleukin 6 receptor
prot-b-38	interleukin 1 receptor like 1
prot-a-2982	Toll/interleukin-1 receptor domain-containing adapter protein
prot-a-1540	Interleukin-6 receptor subunit alpha
prot-a-1544	Interleukin-7 receptor subunit alpha
prot-a-1542	Interleukin-6 receptor subunit beta
prot-a-1541	Interleukin-6 receptor subunit alpha
prot-a-1537	Interleukin-5 receptor subunit alpha
prot-a-1519	Interleukin-2 receptor subunit beta
prot-a-1477	Interleukin-15 receptor subunit alpha
prot-a-1492	Interleukin-18 receptor 1
prot-a-1478	Interleukin-15 receptor subunit alpha
prot-a-1502	Interleukin-1 receptor-like 1
prot-a-1487	Interleukin-17 receptor B
prot-a-1513	Interleukin-23 receptor
prot-a-1500	Interleukin-1 Receptor accessory protein
prot-a-1486	Interleukin-17 receptor A
prot-a-1474	Interleukin-12 receptor subunit beta-2
prot-a-1533	Interleukin-4 receptor subunit alpha
prot-a-1465	Interleukin-10 receptor subunit beta
prot-a-1531	Interleukin-3 receptor subunit alpha
prot-a-1501	X-linked interleukin-1 receptor accessory protein-like 2
prot-a-1536	Interleukin-5 receptor subunit alpha
prot-a-1467	Interleukin-11 receptor subunit alpha
prot-a-1497	Interleukin-1 receptor type 2
prot-a-1473	Interleukin-12 receptor subunit beta-1
prot-a-1508	Interleukin-22 receptor subunit alpha-1
prot-a-1499	Interleukin-1 Receptor accessory protein
prot-a-1491	Interleukin-18 receptor 1
prot-a-1517	Interleukin-27 receptor subunit alpha
prot-a-1489	Interleukin-17 receptor D
prot-a-1530	Interleukin-3 receptor subunit alpha
prot-a-1509	Interleukin-22 receptor subunit alpha-1
prot-a-1498	Interleukin-1 receptor type 2
prot-a-1503	Interleukin-1 receptor-like 2
prot-a-1476	Interleukin-13 receptor subunit alpha-1
prot-a-1518	Interleukin-2 receptor subunit alpha
prot-a-1522	Interleukin-31 receptor subunit alpha
prot-a-1510	Interleukin-22 receptor subunit alpha-2
prot-a-1496	Interleukin-1 receptor type 1
prot-a-1488	Interleukin-17 receptor C
prot-a-1511	Interleukin-22 receptor subunit alpha-2
prot-a-1504	Interleukin-1 receptor antagonist protein
ebi-a-GCST90012004	Interleukin-1-receptor antagonist levels
ebi-a-GCST90012025	Interleukin-6 receptor subunit alpha levels
ebi-a-GCST90010145	Interleukin-4 receptor subunit alpha levels
ebi-a-GCST90010227	Interleukin-1 receptor type 2 levels
ebi-a-GCST90010229	Interleukin-6 receptor subunit alpha levels
ebi-a-GCST90010228	Interleukin-2 receptor subunit alpha levels
ebi-a-GCST90010226	Interleukin-1 receptor type 1 levels
ebi-a-GCST90010142	Interleukin-1-receptor antagonist levels
ebi-a-GCST90010224	Interleukin-17 receptor A levels
ebi-a-GCST90010143	Interleukin-1 receptor-like 2 levels
ebi-a-GCST90000472	Interleukin-10 receptor B levels
ebi-a-GCST90000475	interleukin-18 receptor 1 levels
ebi-a-GCST90000474	interleukin 15 receptor subunit alpha levels
ebi-a-GCST004447	Interleukin-1-receptor antagonist levels
ebi-a-GCST004454	Interleukin-2 receptor antagonist levels
ebi-a-GCST90085743	IL 1RI plasma levels
ebi-a-GCST90085744	IL 1RII plasma levels
ebi-a-GCST90085745	IL 2 receptor_alpha plasma levels
ebi-a-GCST90085800	IL 2 receptor_alpha plasma levels conditional to rs12722497
ebi-a-GCST90085746	IL 6r plasma levels
ebi-a-GCST90085801	IL 6r plasma levels conditional to rs12126142
prot-c-2630_12_2	IL-1 R AcP	name=Interleukin-1 Receptor accessory protein; chr=3; start=190514051; end=190659750; entrez=3556; uniprot=Q9NPH3
prot-c-4234_8_2	IL-1 R4	name=Interleukin-1 receptor-like 1; chr=2; start=102311502; end=102352037; entrez=9173; uniprot=Q01638
prot-c-5082_51_3	IL-1 sR9	name=X-linked interleukin-1 receptor accessory protein-like 2; chr=X; start=104566315; end=105767829; entrez=26280; uniprot=Q9NP60
prot-c-2991_9_2	IL-1 sRI	name=Interleukin-1 receptor type 1; chr=2; start=102064544; end=102179874; entrez=3554; uniprot=P14778
prot-c-2631_50_2	IL-10 Rb	name=Interleukin-10 receptor subunit beta; chr=21; start=33266358; end=33297234; entrez=3588; uniprot=Q08334
prot-c-3814_63_1	IL-11 RA	name=Interleukin-11 receptor subunit alpha; chr=9; start=34650702; end=34661892; entrez=3590; uniprot=Q14626
prot-c-2632_5_2	IL-12 Rb1	name=Interleukin-12 receptor subunit beta-1; chr=19; start=18058995; end=18098944; entrez=3594; uniprot=P42701
prot-c-3815_14_1	IL-12 RB2	name=Interleukin-12 receptor subunit beta-2; chr=1; start=67307364; end=67396900; entrez=3595; uniprot=Q99665
prot-c-2633_52_2	IL-13 Ra1	name=Interleukin-13 receptor subunit alpha-1; chr=X; start=118727572; end=118794539; entrez=3597; uniprot=P78552
prot-c-3445_53_2	IL-15 Ra	name=Interleukin-15 receptor subunit alpha; chr=10; start=5937569; end=5978187; entrez=3601; uniprot=Q13261
prot-c-5468_67_3	IL-17 RC	name=Interleukin-17 receptor C; chr=3; start=9917074; end=9933630; entrez=84818; uniprot=Q8NAC3
prot-c-3376_49_2	IL-17 RD	name=Interleukin-17 receptor D; chr=3; start=57089982; end=57170306; entrez=54756; uniprot=Q8NFM7
prot-c-2992_59_2	IL-17 sR	name=Interleukin-17 receptor A; chr=22; start=17084954; end=17115694; entrez=23765; uniprot=Q96F46
prot-c-5084_154_3	IL-17B R	name=interleukin-17 receptor B; chr=3; start=53846580; end=53865800; entrez=55540; uniprot=Q9NRM6
prot-c-3446_7_2	IL-18 Ra	name=Interleukin-18 receptor 1; chr=2; start=102311529; end=102398775; entrez=8809; uniprot=Q13478
prot-c-2993_1_2	IL-18 Rb	name=Interleukin-18 receptor accessory protein; chr=2; start=102418689; end=102452565; entrez=8807; uniprot=O95256
prot-c-2994_71_2	IL-1Rrp2	name=Interleukin-1 receptor-like 2; chr=2; start=102186973; end=102240002; entrez=8808; uniprot=Q9HB29
prot-c-3151_6_1	IL-2 sRa	name=Interleukin-2 receptor subunit alpha; chr=10; start=6010689; end=6062325; entrez=3559; uniprot=P01589
prot-c-2634_2_2	IL-2 sRg	name=Cytokine receptor common subunit gamma; chr=X; start=71107404; end=71112108; entrez=3561; uniprot=P31785
prot-c-5085_18_3	IL-20 Ra	name=Interleukin-20 receptor subunit alpha; chr=6; start=136999971; end=137045180; entrez=53832; uniprot=Q9UHF4
prot-c-5087_5_3	IL-22BP	name=Interleukin-22 receptor subunit alpha-2; chr=6; start=137143820; end=137173648; entrez=116379; uniprot=Q969J5
prot-c-3620_67_5	IL22RA1	name=Interleukin-22 receptor subunit alpha-1; chr=1; start=24119771; end=24143121; entrez=58985; uniprot=Q8N6P7
prot-c-5088_175_3	IL-23 R	name=Interleukin-23 receptor; chr=1; start=67166400; end=67259979; entrez=149233; uniprot=Q5VWK5
prot-c-4490_65_2	IL-3 Ra	name=Interleukin-3 receptor subunit alpha; chr=X; start=1336616; end=1382689; entrez=3563; uniprot=P26951
prot-c-3055_54_2	IL-4 sR	name=Interleukin-4 receptor subunit alpha; chr=16; start=27313668; end=27364778; entrez=3566; uniprot=P24394
prot-c-4491_4_2	IL-5 Ra	name=Interleukin-5 receptor subunit alpha; chr=3; start=3066326; end=3126613; entrez=3568; uniprot=Q01344
prot-c-4139_71_2	IL-6 sRa	name=Interleukin-6 receptor subunit alpha; chr=1; start=154405193; end=154469450; entrez=3570; uniprot=P08887
prot-c-5089_11_3	IL-7 Ra	name=Interleukin-7 receptor subunit alpha; chr=5; start=35852695; end=35879603; entrez=3575; uniprot=P16871
